# Pre-pandemic mental health and disruptions to healthcare, economic, and housing outcomes during COVID –19: evidence from 12 UK longitudinal studies

**DOI:** 10.1101/2021.04.01.21254765

**Authors:** Giorgio Di Gessa, Jane Maddock, Michael J. Green, Ellen J. Thompson, Eoin McElroy, Helena L. Davies, Jessica Mundy, Anna J. Stevenson, Alex S.F. Kwong, Gareth J. Griffith, Srinivasa Vittal Katikireddi, Claire L. Niedzwiedz, George B. Ploubidis, Emla Fitzsimons, Morag Henderson, Richard J. Silverwood, Nish Chaturvedi, Gerome Breen, Claire J. Steves, Andrew Steptoe, David J Porteous, Praveetha Patalay

## Abstract

**Background:** The COVID-19 pandemic and associated virus suppression measures have disrupted lives and livelihoods and people already experiencing mental ill-health may have been especially vulnerable.

**Aim:** To quantify mental health inequalities in disruptions to healthcare, economic activity and housing.

**Method:** 59,482 participants in 12 UK longitudinal adult population studies with data collected prior to and during the COVID-19 pandemic. Within each study we estimated the association between psychological distress assessed pre-pandemic and disruptions since the start of the pandemic to three domains: healthcare (medication access, procedures, or appointments); economic activity (employment, income, or working hours); and housing (change of address or household composition). Meta-analyses were used to pool estimates across studies.

**Results:** Across the analysed datasets, one to two-thirds of participants experienced at least one disruption, with 2.3-33.2% experiencing disruptions in two or more domains. One standard deviation higher pre-pandemic psychological distress was associated with: (i) increased odds of any healthcare disruptions (OR=1.30; [95% CI:1.20–1.40]) with fully adjusted ORs ranging from 1.24 [1.09–1.41] for disruption to procedures and 1.33 [1.20– 1.49] for disruptions to prescriptions or medication access; (ii) loss of employment (OR=1.13 [1.06–1.21]) and income (OR=1.12 [1.06 –1.19]) and reductions in working hours/furlough (OR=1.05 [1.00–1.09]); (iii) no associations with housing disruptions (OR=1.00 [0.97–1.03]); and (iv) increased likelihood of experiencing a disruption in at least two domains (OR=1.25 [1.18–1.32]) or in one domain (OR=1.11 [1.07–1.16]) relative to no disruption.

**Conclusion:** People experiencing psychological distress pre-pandemic have been more likely to experience healthcare and economic disruptions, and clusters of disruptions across multiple domains during the pandemic. Failing to address these disruptions risks further widening the existing inequalities in mental health.
