## Supplementary file 1 for "Pre-pandemic mental health and disruptions to healthcare, economic, and housing outcomes during COVID –19: evidence from 12 UK longitudinal studies"

### Sheet: Healthcare Disruptions
Study	Question (exact wording)	Possible Answers	Disruption if answer
* PRESCRIPTION or MEDICATION ACCESS *
MCS NS BCS 70 NCDS NSHD	Since the Coronavirus outbreak in March, have you had any difficulty obtaining any of your prescribed medication?	1=Yes; 2=No/Not applicable	= 1
ALSPAC	Not Available
USOC	Q1: Still thinking about your situation now, have you been able to access the NHS services you need: Prescription medicine? Q2: Still thinking about your situation now, have you been able to access the community health and social care services and support you need... Over the counter medications?	For both Q1 and Q2: 1=Yes; 2=No; 3=Not required	Q1=2 OR Q2=2
ELSA	Since the coronavirus outbreak, have you been able to get access to your regular medications?	1=Yes; 2=No; 3=No need	= 2
GS	How strongly do you agree with the following statements: Accessing and rembering to take my medication has become more difficult during the COVID-19 pandemic	From 1 (do not agree at all) to 10 (agree very strongly)	=6/10
TWINS UK	Have you experienced any of the following as a result of COVID-19? Unable to access required medication	0= No; 1 = Yes	= 1
GLAD	Q1: Since 1 February, has there been any change to your prescribed regular medication? Q2: [Since 1 February] More than one medication I was previously taking has been stopped.	Q1. 0=No; 1=Yes; 2=I do not take any regular medication Q2. 0= No; 1 = Yes	Q1=1 & Q2=1
* PROCEDURES or SURGERIES *
MCS NS BCS 70 NCDS NSHD	Q1: At the time of the Coronavirus outbreak in March, did you have an in-patient or out-patient appointment booked at a hospital for a consultation, investigation, treatment or surgery? Q2: Have you now had your surgery? Q3: Did your (last) surgery take place on the planned date or was it delayed? Q4: Why has your surgery not taken place?	Q1. 1=Yes - for a consultation investigation or treatment; 2=Yes - for surgery; 3=No. Q2. 1=Yes; 2=No. Q3. 1=Surgery took place on the planned date; 2=Surgery was delayed. Q4. 1=My surgery was postponed and has not yet happened; 2=My surgery was not postponed, but it hasn't happened yet; 3=My surgery was cancelled	Q1=2 & Q2=1 & Q3=2 OR Q1=2 & Q2=2 & Q4=(1 OR 3)
ALSPAC GS	Q1: Have you had any mdeical treatments or appointments that have had to be cancelled or postponed during the COVID-19 pandemic? For example, hospital referral, non-emergency surgery, cancer, treatment, etc. Q2: What types of medical treatments or appointments were cancelled or postponed?	Q1. 1=Yes; 2=No. Q2. a -- surgery: 1=Yes; -9=Not applicable b -- cancer treatment: 1=Yes; -9=Not applicable c -- dialysis: 1=Yes; -9=Not applicable	Q1=1 & Q2 (a OR b OR c)=1
USOC	Q1: [since previous survey] have you had or been waiting for NHS treatment? Please select all that apply. Q2: Has your treatment plan(s) been changed in any way?	Q1. 1=Yes, tests/consultations planned or in progress; 2=Yes, operation or procedure planned; 3=Yes, targeted therapy, chemotherapy or radiotherapy planned or in progress; 4=Yes, other treatment planned; 5=No Q2. 1=Yes, consultations/treatments cancelled or postponed by NHS; 2=Yes, alternative treatment provided; 3=Yes, I cancelled or postponed treatment; 4=No, treatment continuing as planned	Q1=2/4 & Q2=1/3
ELSA	Since the coronavirus outbreak, have you had a hospital operation or treatment cancelled?	1.Yes; 2.No; 3. I did not have a hospital operation or treatment booked	=1
TWINS UK	Not Available
GLAD	Not Available
* APPOINTMENTS *
MCS NS BCS 70 NCDS NSHD	Q1: At the time of the Coronavirus outbreak in March, did you have an in-patient or out-patient appointment booked at a hospital for a consultation, investigation, treatment or surgery? Q2: Have you now had your in/ out-patient hospital appointment for a consultation, investigation or treatment? Q3: Did your (last) appointment take place on the planned date or was it delayed? Q4: Why has your in-…	Q1. 1=Yes - for a consultation investigation or treatment; 2=Yes - for surgery; 3=No. Q2. 1=Yes; 2=No. Q3. 1=Appointment took place on the planned date; 2=Appointment was delayed. Q4. 1=My appointment was postponed and has not yet happened; 2=My appointment was not postponed, but it hasn't happened yet; 3=My appointment was cancelled	Q1=1 & Q2=1 & Q3=2 OR Q1=1 & Q2=2 & Q4=(1 OR 3)
ALSPAC GS	Q1. Have you had any medical treatments or appointments that have had to be cancelled or postponed during the COVID-19 pandemic? For example, hospital referral, non-emergency surgery, cancer, treatment, etc. Q2. What types of medical treatments or appointments were cancelled or postponed?	Q1. 1=Yes; 2=No. Q2= d -- GP referral: 1=Yes; -9=Not applicable e -- Hospital referral: 1=Yes; -9=Not applicable f -- Routine clinical appointment: 1=Yes; -9=Not applicable g -- Cancer testing: 1=Yes; -9=Not applicablee h -- Cancer screening: 1=Yes; -9=Not applicable	Q1=1 & Q2(d OR e OR f OR g OR h)=1
USOC	Thinking about your situation now, have you been able to access the NHS services you need to help manage your condition(s) over the last 4 weeks? Q1: GP or primary care practice staff? Q2: Hospital or clinic outpatient? Q3: Hospital or clinic inpatient? Q4: [since previous survey] have you had or been waiting for NHS treatment? Please select all that apply. Q5: Has your treatment plan(s) been cha…	Q1-3. 1=Yes, in person; 2=(Q1 & Q2 only) Yes, online or by phone only; 3=No, not able to access; 4=No, decided not to seek help at this time/cancelled; 5=Alternative treatment provided; 6=Not required Q4. 1=Yes, tests/consultations planned or in progress; 2=Yes, operation or procedure planned; 3=Yes, targeted therapy, chemotherapy or radiotherapy planned or in progress; 4=Yes, other treatment pla…	Q1|Q2|Q3=(3 OR 4 OR 5) OR Q4=1 AND Q5=(1 OR 2 OR3)
ELSA	Q1: Since the coronavirus outbreak, have you wanted to see or talk to a GP? Q2: Have you been able to see or talk to a GP? Q3 (in Wave2): Since we last interviewed you, have you been able to access the community health and social care services and support you need, for instance your GP, a dentist, podiatrist, nurse, personal care counselling for depression or anxiety or other mental health servic…	Q1: 1=Yes; 2=No Q2: 1=Yes; 2=No; 3=I did not attempt to contact them 4.I did not need to contact them Q3: 1=Yes; 2=No; 3=I did not attempt to contact them 4.I did not need to contact them Q4: 1=GP; 2=Dentist; 3=Routine healthcare checks; 4=Podiatrist; 5=Community nurse; 6=Counselling for depression/ anxiety/ or other mental health services; 7=Personal care 8.Other	Q1= & Q2=2 OR Q3= (2 OR 3) & Q4=(1 OR 2 OR 3 OR 4)
TWINS UK	Not Available
GLAD	Not Available

### Sheet: Economic Disruptions
Study	Question (exact wording)	Possible Answers	Disruption if answer
* MAIN ECONOMIC ACTIVITY and LOSS of EMPLOYMENT *			Main economic activity	Loss of Employment
MCS NS BCS 70 NCDS NSHD	Q1: Which of these best describes what you were doing just before the Coronavirus outbreak in March? If you were doing more than one activity, please choose the activity that you spent most time doing. Q2: Which of these would you say best describes your situation now? Q3: Which of the following applied to your learning activity during the Summer term?	Q1. 1=Employed; 2=Self-employed; 3=In unpaid/ voluntary work; 4=Apprenticeship; 5=Unemployed; 6=Permanently sick or disabled; 7=Looking after home or family; 8=In education at school/college/university; 9=Retired; 10=Doing something else. Q2. 1=Employed and currently working (or on annual leave/holiday); 2=Employed but on paid leave (including furlough); 3=Employed and on unpaid leave; 4=Apprenti…	Q1=8 & Q3=(2 OR 4 OR 5 OR 6) OR Q1=(1 OR 2 OR 4) & Q2=(3 OR 5 OR 7 OR 8 OR 9 OR 10) OR Q1=3 & Q2=(3 OR 7 OR 8 OR 9 OR 10)	Q1=(1 OR 2 OR 4) & Q2=(3 OR 5 OR 7 OR 8 OR 9 OR 10)
ALSPAC	Q1: What best describes your job or any other things you were doing, just before the lockdown on 23rd March 2020? Q2: What best describes your job or any other things you were doing, since the lockdown on the 23rd March 2020?	Q1. 1=In full-time paid work before lockdown; 2=In part time work; 3=In irregular or occasional work; 4=Doing modern apprenticeship; 5=Unemployed and looking for work; 6=Unable to work through disability; 7=In full time education; 8=In part time education; 9=Doing voluntary work; 10=Self-employed; 11= A full/part time carer; 12=Retired; 13=Other Q2: 1=Employed and working the same number of hours…	Q1=(1 OR 2 OR 3) & (Q2!=1 OR Q2!=8) OR Q1=(7 OR 8) & Q2!=13 OR Q1=(10 OR 13) & (Q2!=1 OR Q2!=8)	Q1=(1 OR 2 OR 3 OR 10) & Q2=(7 OR 9 OR 10 OR 11 OR 12 OR 13)
USOC	Q1: Thinking back to earlier this year, before the outbreak of the coronavirus pandemic, were you in paid work or self-employment at any time in January or February 2020? Q2: Thinking about your situation now, even if you did not do any paid work last week, are you currently employed or self-employed?	Q1 & Q2: 1=Yes, employed; 2=Yes, self-employed; 3=Yes, both employed and self-employed; 4=No	Not available	Q1=(1 OR 2 OR 3) & Q2=4
ELSA	Q1: Which of these best describes what you were doing just before the coronavirus outbreak? Q2: And which of these would you say best describes your current situation?	Q1. 1=Retired; 2=Employed; 3=Self-employed; 4=Unemployed; 5=Permanently sick or disabled; 6=Looking after home or family Q2: 1=Retired; 2=Employed; 3=Paid/unpaid leave from employment (including furlough); 4=Self-employed and currently working; 5=Self-employed but not currently working; 6=Unemployed; 7=Permanently sick/ disabled; 8=Looking after home or family	Q1=(2 OR 3) & Q2(!=1 & !=2 & !=4)	Q1= (2 OR 3) & Q2>=6
GS	Q1. Has your current employment status changed since the COVID-19 measures were introduced? Q2. Have any of the following happened to you due to COVID-19 measures?	Q1. 1=Yes; 2=No Q2. 1=Lost job; 2= Furloughed; 3=Pay cut; 4=Not working but still being paid by employer; 5=None of the above	Q1 = 1	Q2 = 1 OR 2
TWINS UK	Have you experienced any of the following as a result of COVID-19? -- a. Lost your job/ been unable to do paid work	1=Yes; 0=No	Not Available	=1
GLAD	Q1: Has your employment status changed since the pandemic began? Q2: How has this impacted your studies? Q3 (Follow-up): Has anything changed in the following domains in the last two weeks? Q4 (Follow-up): How has your employment changed in the last two weeks?	Q1. 0=My employment status has not changed; 1=Became unemployed; 2=Reduction in hours; 3=Reduction in salary 4=Benefits increased; 5=Benefits decreased 6=Change in duties or responsibilities; 7=Became employed; 8=Increased hours; 9=Increased salary; 10=Furloughed or paid leave (Government funded); 11=Furloughed or paid leave (company funded); 12=Furloughed or paid leave (Government funded with co…	Q1!=(4 OR 5) OR Q2=(7 OR 8 ) OR Q3 = 2 & Q4!=(4 OR 5)	Q1= 1 OR Q3 = 2 & Q4 = 1 OR 15
* LOSS of INCOME *
MCS NS BCS 70 NCDS NSHD	Overall, how do you feel your current financial situation compares to before the Coronavirus outbreak?	1=I’m much worse off; 2=I’m a little worse off; 3=I’m about the same; 4=I’m a little better off; 5= I’m much better off	=1 OR 2
ALSPAC	Overall, how do you feel your current financial situation compares to how it was before the COVID-19 pandemic?	1=Much worse off; 2=A little worse off; 3=About the same; 4=A a little better off; 5=Much better off	=1 OR 2
USOC	Q1: Thinking about everyone who was living with you in January/February 2020, what was the usual total take-home pay/earnings of your household in January/February 2020? Please only include earnings from paid work or self-employment, after tax, National Insurance and pension contributions have been deducted. If you are not sure, please tell us an approximate amount. Q2: Thinking about everyone li…	Q1 & Q2: Any value	Q2<90% of Q1
ELSA	Is your income// the income of you and your partner higher than, about the same as or lower than before the coronavirus outbreak that began in February?	1=Higher; 2=About the same; 3=Lower	= 3
GS	Compared to before COVID-19 measures were introduced (i.e., January 2020), how has your income changed?	1=Income is higher now; 2=Income is the same now; 3=Income is lower now	= 3
TWINS UK	Overall, how do you feel your current financial situation compares to before the Coronavirus outbreak?	1=I’m much worse off; 2=I’m a little worse off; 3=I’m about the same; 4=I’m a little better off; 5= I’m much better off	=1 OR 2
GLAD	Q1: Has your employment status changed since the pandemic began? Q2 (Follow-up): Has anything changed in the following domains in the last two weeks? Q3 (Follow-up): How has your employment changed in the last two weeks?	Q1. 0=My employment status has not changed; 1=Became unemployed; 2=Reduction in hours; 3=Reduction in salary 4=Benefits increased; 5=Benefits decreased 6=Change in duties or responsibilities; 7=Became employed; 8=Increased hours; 9=Increased salary; 10=Furloughed or paid leave (Government funded); 11=Furloughed or paid leave (company funded); 12=Furloughed or paid leave (Government funded with co…	Q1= 3 OR 14 OR Q2=(2 OR 4) & Q3= 3
* REDUCED WORKING HOURS/FURLOUGH *
MCS NS BCS 70 NCDS NSHD	Q1: Still thinking about the job you were doing just before the Coronavirus outbreak in March, how many hours per week did you usually work, not including meal breaks but including overtime? Q2: And how many hours per week do you usually work now, not including meal breaks but including overtime? Q3: Which of these would you say best describes your situation now?	Q1. 0-168 hours Q2. 0-168 hours Q3. 1=Employed and currently working (or on annual leave/holiday); 2=Employed but on paid leave (including furlough); 3=Employed and on unpaid leave; 4=Apprenticeship; 5=In unpaid/voluntary work; 6=Self-employed and currently working (or on holiday); 7=Self-employed but not currently working; 8=Unemployed; 9=Permanently sick or disabled; 10=Looking after home or fa…	Q1>Q2 OR Q3=2
ALSPAC	Q1: What best describes your job or any other things you were doing, just before the lockdown on 23rd March 2020? Q2: What best describes your job or any other things you were doing, since the lockdown on the 23rd March 2020?	Q1. 1=In full-time paid work before lockdown; 2=In part time work; 3=In irregular or occasional work; 4=Doing modern apprenticeship; 5=Unemployed and looking for work; 6=Unable to work through disability; 7=In full time education; 8=In part time education; 9=Doing voluntary work; 10=Self-employed; 11= A full/part time carer; 12=Retired; 13=Other Q2. 1=Employed and working the same number of hours…	Q1=(1 OR 2 OR 3 OR 10 OR 13) & Q2=(2 OR 3 OR 4 OR 5 OR 9)
USOC	Q1: During January and February 2020, how many hours did you usually work per week? Please include all jobs and self-employment activities. If you didn’t work any hours in your job(s), please enter zero. Q2: How many hours did you work, as an employee or self-employed, last week? Please include all jobs and self-employment activities. If you didn’t work any hours in your job(s), please enter zero…	Q1. 0-168 hours Q2. 0-168 hours Q3. 1=Yes; 2=No	Q2<Q1 OR Q3=1
ELSA	Q1: Which of these would you say best describes your current situation? Q2 [IF employed or self-semployed pre-pandemic]: Just before the coronavirus outbreak, how many hours per week did you usually work, not including meal breaks but including overtime? Q3 [IF employed or self-employed and working]: How many hours per week do you usually work now, not including meal breaks but including overtime?	Q1: 1=Retired; 2=Employed; 3=Paid/unpaid leave from employment (including furlough); 4=Self-employed and currently working; 5=Self-employed but not currently working; 6=Unemployed; 7=Permanently sick/ disabled; 8=Looking after home or family Q2. 0-168 hours Q3. 0-168 hours	Q1=(3 OR 5) OR Q3<Q2
GS	How have your weekly working hours changed since before COVID-19 measures were introduced?	1=Working more hours; 2=Working the same hours; 3=Working fewer hours	= 3
TWINS UK	Have you experienced any of the following as a result of COVID-19? -- Been put on furlough from your job (paid leave)	1=Yes; 0=No	Q1=1
GLAD	Q1: Has your employment status changed since the pandemic began? Q2 (Follow-up): Has anything changed in the following domains in the last two weeks? Q3 (Follow-up): How has your employment changed in the last two weeks?	Q1. 0=My employment status has not changed; 1=Became unemployed; 2=Reduction in hours; 3=Reduction in salary 4=Benefits increased; 5=Benefits decreased 6=Change in duties or responsibilities; 7=Became employed; 8=Increased hours; 9=Increased salary; 10=Furloughed or paid leave (Government funded); 11=Furloughed or paid leave (company funded); 12=Furloughed or paid leave (Government funded with co…	Q1= (2 OR 10 OR 11 OR 12 OR 14) OR Q2 = 2 & Q3=(2 OR 10 OR 11 OR 12 OR 13)

### Sheet: Housing Disruptions
Study	Question (exact wording)	Possible Answers	Disruption if answer
* LOSS/CHANGE of HOUSING *
MCS NS BCS 70 NCDS NSHD	Q1: At the start of the Coronavirus outbreak in March, did you (or your household) own or rent your home or have some other arrangement? Q2: Do you (or your household) own or rent your home or have some other arrangement?	Q1. 1=Own - outright; 2=Own - buying with help of a mortgage/loan; 3=Pay part rent and part mortgage (shared/equity ownership); 4=Rent it; 5=Live here rent-free, including rent-free in relative's/ friend's/ employer’s property; 6=Squatting; 7=Other arrangement Q2. 1=Own - outright; 2=Own - buying with help of a mortgage/loan; 3=Pay part rent and part mortgage (shared/equity ownership); 4=Rent it;…	Q2>Q1
ALSPAC	Q1: Have your living arrangements changed in any way since July 2020? Q2: What has changed?	Q1. 1=Yes; 0=No Q2. 1=I moved to my current address temporarily; 2=Another adult has moved into this address; 3=Adults I lived with have moved elsewhere; 4=I moved to a new permanent address; 5=I moved back to my permanent address	Q1=1 & Q2=(1 OR 4 OR 5)
USOC	Can I just check, are you normally resident at [previous] address?	1=Yes; 2=No	=2
ELSA	Q1: Where are you living currently? Q2: Are you still living in the same place that you were when you completed the last survey?	Q1. 1=At my usual home; 2=In someone else’s home; 3=In a care home; 4=In hospital; 5=Somewhere else Q2. 1=Yes; 2=No	Q1!=1 OR Q2=2
GS	Has your living arrangement changed because of the COVID-19 pandemic?	1=I moved somewhere else temporarily because of the COVID-19 pandemic; 2=I started living with my partner because of the COVID-19 pandemic; 3.An adult other than my partner (eg., sibling, child, parent) moved into my address because of the COVID-19 pandemic; 4=Adults I live with have moved elsewhere because of the COVID-19 pandemic; 5=One or more young persons moved into my address because of the…	=1
TWINS UK	Has your living arrangement changed because of the COVID-19 outbreak?	1=I moved to my current address temporarily because of the COVID-19 outbreak; 2=Another adult (e.g. sibling, adult, child, parent) has moved into my address because of the COVID-19 outbreak; 3=Adults I live with have moved elsewhere because of the COVID-19 outbreak; 4=My living arrangement has not changed	=1
GLAD	BASELINE: Q1. What is your living status right now, during the pandemic? Q2. Is this a change from your living situation before the pandemic? Q3. What was your living status prior to the pandemic ? FOLLOWUP: Q4. Has anything changed in the following domains in the last two weeks? Q5. What is your current living situation?	Q1//Q3//Q5. 1=Living alone; 2=Living with partner or spouse; 3=Living with housemates; 4=Living with children over the age of 18; 5=Living with children under the age of 18; 6=Living with other members of my family; 7=Living with other members of my partner/spouse/housemates family; 8=Staying somewhere different from where I usually live (within the UK); 9=Staying somewhere different from where I…	Q2=1 & Q1!=Q3 for options 8 or 9 at baseline. OR Q4=1 & Q5!=Q3 for options 8 or 9 at any of the waves.
* CHANGE of HOUSOLD COMPOSITION *
MCS NS BCS 70 NCDS NSHD	Have there been any changes to the people you are living with since the Coronavirus outbreak in March? In other words has anyone different moved in, has someone moved out, or have you moved out to live with someone else or to be on your own?	1=Yes; 2=No	=1
ALSPAC	Q1: Have your living arrangements changed in any way since July 2020? Q2: What has changed?	Q1. 1=Yes; 0=No Q2. 1=I moved to my current address temporarily; 2=Another adult has moved into this address; 3=Adults I lived with have moved elsewhere; 4=I moved to a new permanent address; 5=I moved back to my permanent address	Q1=1 & Q2=(2 OR 3)
USOC	Q1: Thinking about the people who live in your household, without counting yourself, how many are...? -Aged 0-4? -Aged 5-15? -Aged 16-18? -Aged 19-69? -Aged 70 or older? Q2: Are you currently living with a partner? Q3 (May survey only): Has your living arrangement changed since March 1st?	Q1. Number of household members in each age group Q2: 1=Yes; 2=No Q3: 1=I moved to my current address; 2=Other people have moved into my address; 3=Other people I lived with have moved out; 4=My living arrangement has not changed	IF number in household or couple status differs across covid survey waves OR Q3=(2 OR 3)
ELSA	Q1: [IF at usual home or in someone else's home] How many people (including you) are currently living in the residence you are staying in? Q2 (prepandemic): hhtot computed number of people in household at wave 9	Q1. 1-16 people Q2. 1-16 people	Q1!=Q2
GS	Has your living arrangement changed because of the COVID-19 pandemic?	1=I moved somewhere else temporarily because of the COVID-19 pandemic; 2=I started living with my partner because of the COVID-19 pandemic; 3.An adult other than my partner (eg., sibling, child, parent) moved into my address because of the COVID-19 pandemic; 4=Adults I live with have moved elsewhere because of the COVID-19 pandemic; 5=One or more young persons moved into my address because of the…	=2 OR 3 OR 4 OR 5
TWINS UK	Has your living arrangement changed because of the COVID-19 outbreak?	1=I moved to my current address temporarily because of the COVID-19 outbreak; 2=Another adult (e.g. sibling, adult, child, parent) has moved into my address because of the COVID-19 outbreak; 3=Adults I live with have moved elsewhere because of the COVID-19 outbreak; 4=My living arrangement has not changed	=2 OR 3
GLAD	BASELINE: Q1. What is your living status right now, during the pandemic? Q2. Is this a change from your living situation before the pandemic? Q3. What was your living status prior to the pandemic ? FOLLOWUP: Q4. Has anything changed in the following domains in the last two weeks? Q5. What is your current living situation?	Q1//Q3//Q5. 1=Living alone; 2=Living with partner or spouse; 3=Living with housemates; 4=Living with children over the age of 18; 5=Living with children under the age of 18; 6=Living with other members of my family; 7=Living with other members of my partner/spouse/housemates family; 8=Staying somewhere different from where I usually live (within the UK); 9=Staying somewhere different from where I…	Q2=1 & Q1!=Q3 for options 1 to 7 at baseline. OR Q4=1 & Q5!=Q3 for options 1 to 7 at any of the waves.

### Sheet: Covariates
Variables	Study	Options	Recoding if needed
* Sex * 0=Male; 1=Female
	All	0=Male; 1=Female
* Ethnicity * 0=White; 1=Ethnic Minority		Note: Ethnicity is self-reported in these studies
	MCS	1=White; 2=Mixed; 3=Indian; 4=Pakistani; 5=Bangladeshi; 6=Other Asian; 7=Black Caribbean; 8=Black African; 9=Other Black; 10=Chinese; 11=Other ethnic group	1=0; 2/11=1
	NS	1=White; 2=Mixed; 3=Indian; 4=Pakistani; 5=Bangladeshi; 6=Black Caribbean; 7=Black African; 8=Other	1=0; 2/8=1
	BCS70	Not Available
	NCDS	Not Available
	NSHD	Not Available
	ALSPAC	G0 (Parents) 1=White; 2=Black carribean; 3=Black african; 4=Other black; 5=Indian; 6=Pakistani; 7=Bangladeshi; 8=Chinese; 9=Other G1 (Children) 1=White; 2=Mixed/Multiple Ethnic group; 3=Asian; 4=Black/African/Caribbean/Black British; 5=Arab or Other	1=0; 2/9=1
	USOC	1=White British; 2=Irish (White); 3=Gypsy or Irish Traveller (white); 4=Any other white background; 5=White and black caribbean (mixed); 6=White and black african (mixed); 7=White and Asian (mixed); 8=Any other mixed background; 9=Indian (Asian or Asian British); 10=Pakistani (Asian or Asian British); 11=Bangladeshi (Asian or Asian British); 12=Chinese (Asian or Asian British); 13=Any other Asian…	1-4=0; 5-97=1
	ELSA	1.White; 2=Mixed ethnic group; 3=Black; 4=Black British; 5=Asian; 6=Asian British	1=0; 2/6=1
	GS	1=White Scottish; 2=White English; 3=White Welsh; 4=White N. Irish; 5=White Irish; 6=White Gypsy/Irish traveller; 7=White Polish; 8=Any other white; 9=Asian/British Asian - Indian; 10=Asian/British Asian - Pakistani; 11=Asian/British Asian - Bangladeshi; 12=Asian/British Asian - Chinese; 13=Any other Asian background; 14=Black or Black British - African; 15=Black or Black British - Carribean; 16=…	1-8=0; 9-22=1
	TWINS UK	1=White- English, Welsh, Scottish, Northern Irish, Irish; 2=White- Other white background; 3=Mixed/multiple ethnic groups - White and Black Caribbean; 4=Mixed/multiple ethnic groups - White and Black African; 5=Mixed/multiple ethnic groups - White and Asian; 6=Mixed/multiple ethnic groups - Other mixed/ multiple ethnic background; 7=Asian/Asian British- Indian; 8=Asian/Asian British - Pakistani; …	1/2=0; 3/16=1
	GLAD	1=White; 2=Mixed; 3=Asian or Asian British; 4=Black or Black British; 5=Arab; 6=Other	1=0; 2/6=1
		Note: Ethnicity is self-reported in these studies
* Education * 0=No Degree; 1=Degree
	MCS NS BCS 70 NCDS	0=None; 1=Nvq1; 2=Nvq2; 3=Nvq3; 4=Nvq4; 5=Nvq5 *parent's education for MCS	1/3=0; 4/5=1
	NSHD	0=None attempted; 1.=Vocational course, proficiency only; 2=Sub GCE or sub Burnham C; 3=GCE 'O' level or Burnham C; 4=GCE 'A' Level or Burnham B; 5=Burnham A2; 6= 1st Degree or graduate equivalent; 7= Higher degree, Masters; 8= Higher degree, doctorate; 9=Unknown	0/5 OR 9=0; 6/8=1
	ALSPAC	1=Degree; 2=A levels/AS levels or equivalent; 3=O levels; 4=Vocational; 5=CSE *parent's education for G1 (Children)	1=1; 2/5=0
	USOC	1.Higher degree 2. 1st degree or equivalent 3. Diploma in Higher Education 4. Teaching qualification (not PGCE) 5. Nursing or other medical qualification 6. Other higher degree 7. A-Level 8. Welsh baccalaureate 9. International baccalaureate 10. AS Level 11. Scottish Highers 12. Certificate of 6th year studies 13. GCSE/O-Level 14. Certificate of secondary education 15. Standard or lower 16. Other…	1/6=1; 7/96=0
	ELSA	1=Nvq4/nvq5/degree or equivalent; 2=Higher Education below degree; 3=Nvq3/GCE A level equivalent; 4=Nvq2/GCE O level equivalent; 5=Nvq1/CSE other grade equivalent; 6=Foreign/other; 7=No qualification	1=1; 2/7=0
	GS	1=No qualifications; 2=Other (please specify); 3=School leavers certificate; 4=CSEs or equivalent; 5=Standard grade, National 4 or 5, O levels, GCSEs or equivalent; 6=Higher grade, A levels, AS levels or equivalent; 7=NVQ or HND or HNC or equivalent; 8=Other professional or technical qualification; 9=Undergraduate degree; 10=Postgraduate degree	1/8=0; 9 OR 10=1
	TWINS UK	1=No qualification; 2=NVQ1/SVQ1; 3=O-level/GCSE/NVQ2/SVQ2/Scottish intermediate; 4=Scottish Higher, NVQ3, City and Guilds, Pitman; 5=A-level, Scottish Advanced Higher; 6=Higher vocational training (e.g. Diploma, NVQ4, SVQ4); 7=Undergraduate degree; 8=Postgraduate degree (e.g. Masters or PhD), NVQ5, SVQ5	1/6=0; 7 OR 8=1
	GLAD	1=College or university degree; 2=A levels/AS levels or equivalent; 3=O levels/GCSEs or equivalent; 4=CSEs or equivalent; 5=NVQ or HND or HNC or equivalent; 6=Other professional qualifications	1=1; 2/6=0
* Occupational Social Class * 1=Managerial/Admin/Professional; 2=Intermediate; 3=Manual/routine; 4=Other/Missing
NS-SEC: National Statistics Socioeconomic Classification. RGSC: Registrat General's Social Class ONS SOC: Office of National Statistics Standard Occupational Classification
	MCS NS BCS 70 NCDS	[NS-SEC] 1=Higher managerial and professional; 2=Lower managerial and rofessional; 3=Intermediate occupations; 4=Small employers and own account workers; 5=Lower supervisory and technical; 6=Semi-routine occupations; 7=Routine occupations; 8=Never worked and long-term unemployed *parent's occupational social class for MCS	2=1; 3-4=2; 5-7=3; 8=4
	NSHD	[RGSC] 1=I Professional; 2=II Managerial and Technical; 3=IIINM Skilled non-manual; 4=IIIM Skilled manual; 5=IV Partly skilled; 6=V Unskilled; 7=Missing	2=1; 3/5=2; 6=3; 7=4
	ALSPAC	[RGSC] 1=I Professional; 2=II Managerial and Technical; 3=IIINM Skilled non-manual; 4=IIIM Skilled manual; 5=IV Partly skilled; 6=V Unskilled; 7=Armed Forces *parent's occupational social class for G1 (Children)	2=1; 3/5=2; 6=3; 7=4
	USOC	[NS-SEC] 1=Higher managerial and professional; 2=Lower managerial and rofessional; 3=Intermediate occupations; 4=Small employers and own account workers; 5=Lower supervisory and technical; 6=Semi-routine occupations; 7=Routine occupations; 8=Never worked or long-term unemployed	2=1; 3-4=2; 5-7=3; 8=4
	ELSA	[NS-SEC] 1=Higher managerial and professional; 2=Lower managerial and rofessional; 3=Intermediate occupations; 4=Small employers and own account workers; 5=Lower supervisory and technical; 6=Semi-routine occupations; 7=Routine occupations; 8=Never worked or long-term unemployed	2=1; 3-4=2; 5-7=3; 8=4
	GS	[ONS SOC] 1=Managers, directors, senior officials; 2=Associate professional and technical occupations; 3=Administrative and secretarial occupations; 4=Skilled trades occupations; 5=Sales and customer service occupations; 6=Process, plant and machine operatives; 7=Elementary (unskilled) occupations; 8=Never worked	1/3=1; 4/5=2; 6/7=3; 8=4
	TWINS UK	Not Available
	GLAD	Not Available
* Partnership Status * 1=Married or Partnered; 0=Not Married/Partnered
	All studies except ALSPAC and MCS (given their age)
* Home ownership * 1=Home Owner; 0=Not Home Owner
	All studies except GLAD
* Children in household * 1=If child aged 18 or younger present in the household; 0=No child aged 18 or younger in the household
	All studies except NSHD, ELSA (given their age)
* Pre-Pandemic Physical Chronic Condition/Illness * 1=If respondent reported 1 or more chronic conditions (ranging from asthma to diabetes), 0=No conditions reported
	All studies except GS
* Pre-Pandemic Disability * 1=If respondent disabled/has disability that limits their activity/work; 0=No Disabilities
	All studies except GS and ALSPAC
